# Epigenome-wide association study meta-analysis of BMI in African American Adults

**DOI:** 10.1101/2025.01.15.25320607

**Authors:** Kendra Ferrier, Mariaelisa Graff, Iain R. Konigsberg, Maggie Stanislawski, Heather M. Highland, Laura M. Raffield, April P. Carson, Eric Boerwinkle, Jill M. Norris, Chris R. Gignoux, Audrey E. Hendricks, Sridharan Raghavan, Kari E. North, Matthew A. Allison, Mathew J. Budoff, Silva Kasela, François Aguet, Joshua J. Joseph, Charles Kooperberg, Stephen S. Rich, Jerome I. Rotter, Ethan M. Lange, Leslie A. Lange

**Affiliations:** Department of Biomedical Informatics, University of Colorado Anschutz Medical Campus, Aurora, CO, USA; Department of Epidemiology, University of North Carolina, Chapel Hill, NC, United States of America; Department of Genetics, University of North Carolina, Chapel Hill, NC, USA; Department of Medicine, University of Mississippi Medical Center, Jackson, MS, USA; Human Genetics Center, School of Public Health, The University of Texas Health Science Center, Houston, TX, USA; Department of Epidemiology, Colorado School of Public Health, Aurora, CO, USA; Department of Medicine, University of Colorado Anschutz Medical Campus, Aurora, CO, USA; Department of Family Medicine, University of California San Diego, La Jolla, CA, USA; Division of Cardiology, The Lundquist Institute for Biomedical Innovation at Harbor-UCLA Medical Center, Torrance, CA, USA; New York Genome Center, New York, NY, USA; The Broad Institute of MIT and Harvard, Cambridge, MA, USA; Department of Medicine, The Ohio State University Wexner Medical Center, Columbus, OH, USA; Division of Public Health Sciences, Fred Hutchinson Cancer Center, Seattle, WA, USA; Center for Public Health Genomics, Department of Public Health Sciences, University of Virginia, Charlottesville, VA, USA; The Institute for Translational Genomics and Population Sciences, Department of Pediatrics, The Lundquist Institute for Biomedical Innovation at Harbor-UCLA Medical Center, Torrance, CA, USA

## Abstract

Despite considerable advances in identifying risk factors for obesity development, there remains substantial gaps in our knowledge about its etiology. Variation in obesity (defined by BMI) is thought to be due in part to heritable factors; however, obesity-associated genetic variants only account for a small portion of heritability. Epigenetic regulation defined by genetic and/or environmental factors with changes in gene expression, may account for some of this “missing heritability”. Epigenetic studies of obesity have largely been conducted in populations of European ancestry, despite the disproportionate burden of obesity in African Americans (AAs). To address race/ethnic (RE)-differences in obesity, we conducted a BMI epigenome-wide association study (EWAS) meta-analysis using AA participants from the Jackson Heart Study (JHS, n=1604) and the Multi-Ethnic Study of Atherosclerosis (MESA, n=179). Analyses using a linear regression model with methylation as the outcome and continuous BMI as the predictor were stratified by study and sex, then meta-analyzed. There were 208 methylation sites (CpGs) that reached epigenome-wide significance (p< 8.72x10^-8^); 151 of these were novel. Of the novel CpGs, 29 CpGs were available for replication testing in a separate sample of AA and 20 replicated. Differentially methylated region (DMR) analysis resulted in 54 DMRs significantly associated with BMI. Several regions are proximal to, or include, genes previously associated with obesity traits (e.g., *SOCS3*, *ABCG1*, and *TGFB1*) in GWAS. Gene and trait enrichment and pathway analysis showed enrichment for genes in immune system and inflammation related pathways (e.g., the IL-6/JAK/STAT pathway). In conclusion, EWAS of BMI in AAs replicated previously known associations identified in European and multi-ethnic EWAS and identified novel obesity-associated CpGs.
