## Supplementary_Tables for "Epigenome-wide association study meta-analysis of BMI in African American Adults"

### Sheet: S. Table 1 
Discovery Results
MarkerName	Effect	StdErr	Pvalue	Direction	HetISq	HetChiSq	HetDf	HetPVal
cg11047325	-0.020505	0.0018877	1.742e-27	----	68	9.37374	3	0.02471
cg18181703	-0.0114372	0.0010646	6.368e-27	----	34.7	4.59072	3	0.2043
cg19748455	-0.0091413	0.0008866	6.327e-25	---+	34.5	4.58195	3	0.2051
cg18608055	-0.0067652	0.0006734	9.538e-24	----	49.1	5.89483	3	0.1168
cg19758958	-0.0068472	0.000687	2.134e-23	----	0	2.17013	3	0.5379
cg13343932	-0.0138733	0.0014374	4.83e-22	---+	67.6	9.27102	3	0.0259
cg02370334	-0.0100401	0.0010495	1.101e-21	----	0	1.23033	3	0.7457
cg06500161	0.0066787	0.0007448	3.047e-19	++++	40.8	5.06725	3	0.1669
cg12992827	-0.0123213	0.0013825	5.012e-19	----	0	1.56412	3	0.6676
cg18353028	-0.0091811	0.0010607	4.896e-18	----	0	1.00281	3	0.8006
cg12170787	-0.0048912	0.0005667	6.122e-18	---+	72.8	11.0233	3	0.0116
cg24382141	-0.0067603	0.0008377	7.045e-16	--++	41.7	5.1442	3	0.1615
cg15822392	-0.0053362	0.0006618	7.451e-16	----	58.4	7.21215	3	0.06543
cg19541622	0.0085037	0.0010766	2.816e-15	++++	0	2.58481	3	0.4602
cg23248055	0.0076274	0.0009793	6.761e-15	+++-	12.8	3.44061	3	0.3285
cg17501210	-0.0135691	0.0017436	7.115e-15	--+-	69.7	9.89778	3	0.01946
cg01198738	-0.0094227	0.0012114	7.348e-15	----	7.2	3.23295	3	0.3571
cg20959703	-0.0064441	0.0008325	9.895e-15	----	0	2.36624	3	0.4999
cg08548559	-0.0106376	0.001377	1.116e-14	----	0	2.67997	3	0.4436
cg07821355	-0.004979	0.0006472	1.438e-14	----	0	2.72179	3	0.4365
cg07573872	-0.0091275	0.0011971	2.442e-14	---+	46.7	5.63221	3	0.1309
cg13274938	0.0060644	0.0007999	3.408e-14	++++	49.7	5.96287	3	0.1134
cg15475466	0.0060686	0.0008013	3.645e-14	+++-	0	2.07701	3	0.5566
cg02097604	-0.0131272	0.0017348	3.824e-14	----	57.5	7.0646	3	0.06987
cg02650017	-0.0088674	0.0011861	7.653e-14	----	63.7	8.26226	3	0.04089
cg03770138	-0.005826	0.0007834	1.034e-13	----	12	3.40767	3	0.3329
cg13413819	-0.0044112	0.0005934	1.053e-13	----	0	0.224628	3	0.9735
cg16531578	-0.0097843	0.0013279	1.726e-13	---+	13.8	3.47894	3	0.3235
cg18871648	-0.0095007	0.0013022	2.963e-13	--+-	67.4	9.20713	3	0.02666
cg11740679	-0.0041644	0.0005739	3.998e-13	----	0	1.16704	3	0.7609
cg16740586	0.0072389	0.0010007	4.686e-13	++++	0	1.90808	3	0.5917
cg12269535	-0.0072746	0.0010063	4.858e-13	----	0	0.042626	3	0.9977
cg01270753	-0.0099049	0.0013739	5.62e-13	----	0	1.14769	3	0.7656
cg26879335	-0.0050601	0.0007045	6.848e-13	----	0	1.51836	3	0.678
cg18307303	0.004732	0.0006634	9.85e-13	+++-	52.6	6.32531	3	0.09681
cg07814318	0.0062664	0.0009045	4.268e-12	+++-	0	2.83487	3	0.4178
cg26663590	0.0065392	0.000948	5.278e-12	+++-	0	2.78762	3	0.4255
cg17739917	0.0086742	0.0012742	9.927e-12	+++-	4.7	3.14805	3	0.3694
cg27397830	0.0043253	0.0006356	1.013e-11	+++-	0	2.30186	3	0.5122
cg07426444	0.0085099	0.001253	1.109e-11	++++	0	1.80188	3	0.6145
cg15183129	0.0057943	0.0008591	1.533e-11	++++	39	4.91558	3	0.1781
cg07084617	0.0066307	0.0009847	1.651e-11	+++-	0	1.4836	3	0.6861
cg01671681	-0.0079142	0.0011802	2.002e-11	----	12.3	3.42003	3	0.3313
cg06192883	0.0065767	0.0009834	2.268e-11	+++-	34.1	4.55039	3	0.2078
cg22699725	0.0071019	0.0010705	3.262e-11	++++	0	1.4426	3	0.6956
cg02734358	-0.0078582	0.0011855	3.387e-11	---+	32.1	4.42062	3	0.2195
cg19640090	-0.0040322	0.0006116	4.323e-11	--+-	0	1.70269	3	0.6363
cg03940776	-0.00325	0.0004938	4.666e-11	----	0	2.11802	3	0.5483
cg02011576	0.0047008	0.000715	4.871e-11	++++	23.8	3.93856	3	0.2682
cg14051805	-0.0123477	0.0018895	6.368e-11	----	0	1.72013	3	0.6325
cg12726743	-0.0056573	0.0008668	6.725e-11	----	0	0.29494	3	0.961
cg01289480	0.0077534	0.001189	6.982e-11	++--	29	4.22555	3	0.2381
cg02786370	-0.0071099	0.0010934	7.888e-11	----	0	0.424813	3	0.9351
cg27540367	-0.0061938	0.000954	8.45e-11	----	0	0.395584	3	0.9412
cg10508317	-0.0071205	0.0010977	8.787e-11	----	0	0.65566	3	0.8836
cg05304729	0.0067846	0.001047	9.158e-11	+++-	64.8	8.52779	3	0.03627
cg19126084	0.0054933	0.000848	9.295e-11	+++-	61.9	7.87737	3	0.04862
cg07390844	0.0074465	0.0011496	9.322e-11	++++	3.8	3.11779	3	0.3738
cg16315329	-0.0054278	0.0008385	9.594e-11	----	0	1.16874	3	0.7605
cg09152259	-0.0057191	0.0008889	1.243e-10	----	0	2.82064	3	0.4201
cg07107199	-0.0037296	0.0005799	1.265e-10	--+-	0	2.51066	3	0.4734
cg26470501	-0.0049664	0.000773	1.317e-10	----	0	1.37145	3	0.7122
cg16163382	-0.0053062	0.0008306	1.673e-10	---+	62.1	7.92564	3	0.04757
cg26402346	0.0086495	0.0013555	1.757e-10	++++	0	0.769783	3	0.8567
cg12324048	0.0057515	0.000907	2.284e-10	++++	0	0.723065	3	0.8678
cg07384001	-0.005082	0.0008017	2.314e-10	--+-	0	2.46163	3	0.4823
cg26081786	0.0063986	0.0010126	2.638e-10	+++-	0	2.32833	3	0.5071
cg08309687	-0.0077491	0.0012267	2.67e-10	----	0	1.45038	3	0.6938
cg03262246	0.0058392	0.0009261	2.881e-10	++++	21.6	3.82799	3	0.2806
cg12577411	-0.0056163	0.0008908	2.887e-10	----	38	4.83694	3	0.1841
cg10969521	-0.0093742	0.0014908	3.212e-10	----	38.5	4.87464	3	0.1812
cg13387216	-0.0039309	0.0006286	4.007e-10	----	0	2.04226	3	0.5637
cg13074526	-0.0077194	0.0012411	4.971e-10	---+	0	2.91086	3	0.4056
cg09473207	0.0051557	0.000829	5e-10	++++	5.2	3.1636	3	0.3671
cg07136133	-0.0049689	0.0007998	5.197e-10	--++	0	2.13967	3	0.5439
cg04610187	-0.0063769	0.0010272	5.372e-10	--+-	0	1.23747	3	0.744
cg00420390	-0.0084107	0.0013607	6.358e-10	---+	49.2	5.90193	3	0.1165
cg11793449	-0.0033613	0.0005442	6.567e-10	----	44.1	5.36907	3	0.1467
cg15051432	-0.0088487	0.0014334	6.697e-10	----	49.4	5.92909	3	0.1151
cg04816311	0.010012	0.001626	7.393e-10	+++-	16.1	3.5767	3	0.311
cg05241923	-0.0054345	0.0008827	7.432e-10	---+	0	1.52308	3	0.677
cg27579586	0.0056734	0.0009224	7.705e-10	+++-	20.4	3.76915	3	0.2875
cg10927968	0.0098863	0.0016074	7.716e-10	++++	48.3	5.79792	3	0.1219
cg18908419	0.0070397	0.0011479	8.636e-10	++--	42.3	5.19988	3	0.1577
cg14970975	-0.0036957	0.0006051	1.013e-09	----	60.6	7.61967	3	0.05456
cg26712428	0.0046764	0.0007659	1.021e-09	++++	20.5	3.77377	3	0.287
cg05708512	-0.0064047	0.00105	1.063e-09	----	0	0.216469	3	0.9749
cg17058475	-0.0110071	0.0018079	1.14e-09	----	0	2.86019	3	0.4137
cg17868815	0.0042436	0.0006982	1.215e-09	++++	20.9	3.79128	3	0.2849
cg26804423	0.0054422	0.0009037	1.722e-09	++++	8.3	3.27239	3	0.3515
cg15008085	0.0060334	0.0010028	1.783e-09	+++-	0	2.49303	3	0.4766
cg07031236	0.0064945	0.0010804	1.839e-09	++++	50.5	6.06057	3	0.1087
cg24531955	-0.0065771	0.0010953	1.919e-09	----	0	0.36942	3	0.9465
cg20803896	0.0052551	0.0008756	1.954e-09	++++	0	1.18685	3	0.7562
cg08857797	0.0055058	0.0009188	2.069e-09	++--	4.8	3.15073	3	0.369
cg04557677	-0.0069417	0.0011599	2.168e-09	----	26.7	4.09015	3	0.2519
cg17137562	-0.0067025	0.0011211	2.255e-09	----	0	1.39151	3	0.7075
cg27518156	0.0069142	0.0011589	2.427e-09	+++-	51.8	6.22294	3	0.1013
cg17680767	-0.0054182	0.0009086	2.478e-09	----	0	0.395946	3	0.9411
cg20090157	-0.0058483	0.0009817	2.562e-09	---+	0	1.46427	3	0.6905
cg12492197	-0.0030012	0.0005048	2.757e-09	--+-	15.6	3.55626	3	0.3135
cg16441384	-0.0049093	0.0008272	2.946e-09	----	28.3	4.18253	3	0.2424
cg07235958	-0.0043166	0.0007274	2.947e-09	----	12.4	3.42431	3	0.3307
cg17813331	-0.0046395	0.0007832	3.152e-09	----	0	2.6196	3	0.4541
cg19750024	-0.0049858	0.0008438	3.451e-09	----	0	2.09949	3	0.552
cg18942579	-0.0086156	0.0014629	3.878e-09	----	44.7	5.42476	3	0.1432
cg04725636	-0.0074458	0.0012655	4.008e-09	----	21.1	3.80047	3	0.2838
cg00607627	-0.0042543	0.000726	4.635e-09	----	46.1	5.56792	3	0.1346
cg04182170	0.0064757	0.0011053	4.666e-09	+++-	56.6	6.90859	3	0.07487
cg09153462	0.0072766	0.0012426	4.749e-09	++-+	0	2.51528	3	0.4725
cg06617876	-0.0025971	0.0004441	4.988e-09	----	0	0.641513	3	0.8869
cg20207299	-0.0035698	0.0006114	5.258e-09	---+	12.8	3.43858	3	0.3288
cg20718051	-0.0034951	0.0005991	5.4e-09	----	0	1.23292	3	0.7451
cg09057405	0.0064394	0.0011057	5.748e-09	+++-	66.5	8.9545	3	0.0299
cg02841972	-0.0047483	0.0008154	5.771e-09	----	0	0.951593	3	0.813
cg00431050	-0.0033294	0.0005735	6.409e-09	----	0	2.15784	3	0.5403
cg23866916	-0.0028036	0.000484	6.938e-09	----	0	2.15742	3	0.5404
cg03037271	0.0045109	0.0007792	7.075e-09	+++-	37.6	4.80413	3	0.1867
cg00307819	-0.0044746	0.000774	7.431e-09	---+	0	1.99743	3	0.5729
cg23466388	0.0050146	0.0008698	8.161e-09	+++-	52.4	6.30383	3	0.09773
cg10919522	-0.0059999	0.0010412	8.301e-09	--+-	22.3	3.86323	3	0.2766
cg16029189	-0.0034157	0.0005935	8.662e-09	----	16.6	3.59656	3	0.3085
cg02108045	0.0037074	0.0006447	8.903e-09	+++-	0	1.55938	3	0.6686
cg15273270	-0.0066263	0.0011532	9.123e-09	----	34	4.54756	3	0.2081
cg00889210	0.0066411	0.0011594	1.015e-08	+++-	68.2	9.41925	3	0.02421
cg13061976	0.0035409	0.0006186	1.038e-08	+++-	45.4	5.49311	3	0.1391
cg22488164	0.0069351	0.0012142	1.12e-08	+++-	34.4	4.56988	3	0.2061
cg00358010	-0.0043005	0.0007542	1.183e-08	----	9.8	3.32539	3	0.3441
cg03774935	-0.0079543	0.0013957	1.204e-08	----	0	1.73431	3	0.6293
cg07120889	-0.0041306	0.0007257	1.256e-08	----	16.7	3.60281	3	0.3077
cg18931885	0.0063398	0.0011142	1.269e-08	++++	32.4	4.43655	3	0.218
cg23761919	-0.0054605	0.0009598	1.277e-08	--++	12.8	3.44038	3	0.3286
cg05889085	0.0126838	0.00223	1.287e-08	+++-	35.7	4.66815	3	0.1978
cg01738251	-0.0050816	0.0008952	1.377e-08	----	4.5	3.14189	3	0.3703
cg04813347	0.0072473	0.0012772	1.391e-08	+++-	0	1.84063	3	0.6061
cg06096336	0.0089663	0.0015807	1.408e-08	++++	0	1.07833	3	0.7823
cg09251317	-0.0029507	0.0005208	1.462e-08	----	0	1.27713	3	0.7346
cg01242348	0.0030726	0.0005427	1.498e-08	+++-	51	6.12383	3	0.1057
cg08433366	0.0066993	0.0011833	1.502e-08	+++-	4.1	3.12867	3	0.3722
cg22635096	0.0044784	0.0007911	1.507e-08	+++-	0	1.58719	3	0.6623
cg06375292	-0.0061561	0.0010875	1.508e-08	----	0	0.656502	3	0.8834
cg08949269	0.0050742	0.0008992	1.671e-08	+++-	51.1	6.13164	3	0.1054
cg04258833	-0.0080507	0.0014292	1.772e-08	----	0	0.770375	3	0.8565
cg08423142	-0.0058724	0.0010426	1.779e-08	----	44.8	5.43639	3	0.1425
cg09063556	0.0051062	0.0009066	1.78e-08	++++	72.1	10.743	3	0.0132
cg13349716	0.0065422	0.0011617	1.785e-08	++++	0	2.15435	3	0.541
cg01218012	-0.0042115	0.0007481	1.803e-08	--+-	29.7	4.26466	3	0.2343
cg27313810	-0.0045551	0.0008097	1.852e-08	--++	59.7	7.45128	3	0.05882
cg14209264	0.0047658	0.0008475	1.871e-08	++--	18.7	3.69184	3	0.2967
cg03997105	-0.0091436	0.0016272	1.919e-08	----	64.4	8.42679	3	0.03797
cg26955383	0.0045292	0.0008064	1.945e-08	+++-	0	2.10552	3	0.5508
cg00826902	0.0060959	0.0010861	1.99e-08	++++	0	2.83914	3	0.4171
cg20061371	-0.0030437	0.0005426	2.035e-08	----	16.7	3.60031	3	0.308
cg01928516	0.0064703	0.0011545	2.088e-08	+++-	0	2.2195	3	0.5281
cg05099863	0.0047917	0.0008551	2.098e-08	+++-	0	2.82516	3	0.4194
cg03231117	-0.0031784	0.0005686	2.271e-08	----	0	2.86891	3	0.4123
cg23900712	-0.0050462	0.0009029	2.288e-08	----	0	2.00554	3	0.5713
cg05195751	0.0075833	0.0013575	2.32e-08	++++	77	13.0466	3	0.004537
cg05840754	0.007791	0.0013963	2.408e-08	++++	54.4	6.58273	3	0.08646
cg17929450	-0.0035478	0.000637	2.554e-08	----	42.5	5.22159	3	0.1563
cg20291645	-0.0029304	0.0005262	2.567e-08	--+-	2.2	3.06798	3	0.3813
cg11474081	0.0044951	0.0008073	2.581e-08	++-+	44.1	5.36904	3	0.1467
cg06735626	-0.0053101	0.0009544	2.635e-08	--+-	37.2	4.78041	3	0.1886
cg24263283	-0.0087456	0.0015719	2.641e-08	-+--	72.2	10.7916	3	0.01291
cg20970369	0.0041982	0.0007547	2.654e-08	++++	42.5	5.21703	3	0.1566
cg26038971	-0.006981	0.0012557	2.704e-08	--+-	0	2.1557	3	0.5407
cg23320029	-0.0067889	0.0012213	2.719e-08	----	0	2.07015	3	0.558
cg08084441	-0.0053493	0.0009624	2.725e-08	--++	54.6	6.60302	3	0.08569
cg27087650	-0.0037005	0.0006661	2.766e-08	----	0	0.308859	3	0.9584
cg05703000	0.004331	0.0007797	2.787e-08	+++-	0	1.93293	3	0.5864
cg20376277	0.0085243	0.0015369	2.917e-08	+++-	60.2	7.53886	3	0.05657
cg11117649	-0.0051287	0.0009254	2.99e-08	----	19.5	3.7259	3	0.2926
cg07135572	-0.0040682	0.0007349	3.096e-08	----	0	0.690555	3	0.8754
cg19161192	-0.0057577	0.0010403	3.118e-08	----	0	1.20769	3	0.7512
cg19718817	0.0039643	0.0007175	3.286e-08	+++-	0	2.93112	3	0.4024
cg02732789	-0.0070599	0.001278	3.309e-08	--+-	0	1.86213	3	0.6015
cg13725590	0.0037889	0.0006869	3.461e-08	++++	0	1.27866	3	0.7342
cg27243685	0.0065679	0.0011968	4.07e-08	++++	0	1.44189	3	0.6957
cg25675800	-0.0064306	0.0011742	4.331e-08	--+-	39.7	4.9777	3	0.1734
cg13997435	-0.0033834	0.0006183	4.448e-08	----	0	2.44188	3	0.4859
cg08110170	-0.0087141	0.0015941	4.595e-08	----	0	0.829655	3	0.8424
cg11183227	0.010933	0.0020003	4.614e-08	+++-	0	2.06527	3	0.559
cg07465699	0.0059065	0.0010811	4.668e-08	++++	45.4	5.4897	3	0.1393
cg10874168	0.0033065	0.0006056	4.762e-08	++-+	0	2.04749	3	0.5626
cg05663031	0.0057041	0.0010453	4.848e-08	++++	5.1	3.16162	3	0.3674
cg00626263	-0.0058965	0.0010818	5.016e-08	----	0	0.0412274	3	0.9978
cg25091134	0.0051531	0.0009461	5.134e-08	++++	0	1.84586	3	0.605
cg20954977	0.0061461	0.0011285	5.142e-08	++++	61.2	7.73708	3	0.05177
cg14137885	-0.0049682	0.0009122	5.146e-08	--+-	56.9	6.96777	3	0.07293
cg04986899	0.0057993	0.0010655	5.246e-08	++++	0	0.268573	3	0.9658
cg18112787	-0.0038534	0.0007088	5.423e-08	----	0	2.1622	3	0.5394
cg21351479	0.0047487	0.0008736	5.447e-08	++++	0	2.88868	3	0.4091
cg27089703	0.0068795	0.0012656	5.456e-08	++-+	27.1	4.11326	3	0.2495
cg24843790	-0.004122	0.0007595	5.726e-08	---+	43.3	5.29109	3	0.1517
cg07328569	-0.0065697	0.0012109	5.785e-08	--+-	60.3	7.557	3	0.05611
cg13676763	-0.0042525	0.0007844	5.918e-08	----	36.6	4.73061	3	0.1926
cg15311141	0.0054672	0.0010086	5.947e-08	++++	0	2.37218	3	0.4988
cg17464787	-0.0050496	0.0009328	6.177e-08	----	0	1.91719	3	0.5898
cg13163786	-0.0074579	0.0013784	6.284e-08	----	0	0.966244	3	0.8094
cg26002437	-0.0060563	0.0011196	6.321e-08	---+	60	7.49247	3	0.05775
cg02913194	-0.0060575	0.0011203	6.415e-08	----	50.6	6.06885	3	0.1083
cg21623127	-0.0065431	0.0012124	6.778e-08	----	0	1.66937	3	0.6438
cg03029755	-0.0029987	0.0005579	7.674e-08	----	0	1.80596	3	0.6136
cg03418428	-0.0091391	0.0017022	7.915e-08	----	0	0.377953	3	0.9448
cg15195477	-0.0039782	0.000741	7.919e-08	----	0	2.40654	3	0.4924
cg08836972	0.0074277	0.0013837	7.969e-08	++++	0.7	3.02206	3	0.3882
cg16305292	0.0048095	0.0008962	8.018e-08	+++-	26.3	4.06977	3	0.254
cg16277071	0.0039018	0.0007283	8.439e-08	++--	66.8	9.02491	3	0.02896

### Sheet: S. Table 2
Replication of novel BMI-CpGs from Discovery Analysis in ARIC and WHI African Americans
MarkerName	Effect	StdErr	Pvalue	Direction	HetISq	HetChiSq	HetDf	HetPVal
cg12269535	-0.0047097	0.0008175	8.368e-09	----	30.3	4.30562	3	0.2303
cg06375292	-0.00395	0.0007238	4.844e-08	----	17.9	3.65433	3	0.3013
cg24263283	-0.0076076	0.0014104	6.893e-08	----	54.2	6.54494	3	0.08791
cg26712428	0.0045918	0.0008558	8.06e-08	++++	0	0.247847	3	0.9695
cg22635096	0.0036215	0.0007302	7.057e-07	++++	0	0.853402	3	0.8367
cg13725590	0.0030191	0.0006236	1.29e-06	++++	26	4.05369	3	0.2557
cg02097604	-0.004864	0.0010448	3.234e-06	---+	79.2	14.4471	3	0.002356
cg12577411	-0.0036505	0.0007919	4.026e-06	----	0	2.74858	3	0.432
cg02913194	-0.0071704	0.001578	5.524e-06	----	0	1.6746	3	0.6426
cg20970369	0.0028743	0.000664	1.497e-05	++++	52.7	6.33817	3	0.09627
cg00607627	-0.0039518	0.0009318	2.223e-05	----	24.1	3.95468	3	0.2664
cg05708512	-0.0030566	0.0007436	3.945e-05	----	60.8	7.66161	3	0.05355
cg08423142	-0.004381	0.0010953	6.344e-05	----	0	2.06141	3	0.5598
cg13061976	0.0023339	0.0006327	0.0002253	++++	0	2.70524	3	0.4393
cg07120889	-0.0030081	0.0008267	0.0002741	---+	33	4.48004	3	0.2141
cg16277071	0.0025244	0.0007088	0.0003685	++++	2.5	3.07672	3	0.3799
cg23900712	-0.0028788	0.0008388	0.0005989	----	23.5	3.92087	3	0.2701
cg26002437	-0.0049416	0.0014693	0.0007703	----	2.9	3.0884	3	0.3782
cg09251317	-0.0017598	0.0005389	0.001093	----	56.4	6.87457	3	0.07601
cg03997105	-0.0044024	0.0013784	0.001404	----	0	1.20009	3	0.753

### Sheet: S. Table 3
Differentially Methylated Regions (DMR) Analysis
chr	start	end	min p-value	n CpGs	z_p	z_sidak_p	gene
17	78358539	78359122	3.318e-60	5	4.1e-64	8.066e-61	socs3
19	1130866	1130967	4.305e-32	2	5.255e-37	5.967e-33	SBNO2
17	78278524	78278776	1.242e-28	3	2.166e-33	9.859e-30
21	42235808	42236478	9.716e-15	2	1.287e-29	2.203e-26	ABCG1
4	56285	56292	7.502e-22	2	1.57e-26	2.572e-21	ZNF595
11	62551749	62551751	9.395e-19	1	2.13e-23	1.221e-17	AHNAK
19	17844976	17844978	4.505e-17	1	1.1e-21	6.307e-16	JAK3
3	102182389	102182391	1.512e-14	1	5.01e-19	2.873e-13	ZPLD1
1	3647389	3647468	6.522e-13	3	2.616e-17	3.798e-13	WDR8
6	33277923	33278267	5.006e-17	13	2.473e-16	7.402e-13	B3GALT4
16	14186325	14186446	3.001e-09	3	7.338e-17	1.052e-12	MRTFB
8	64756955	64756957	1.405e-13	1	4.9e-18	2.81e-12	CYP7B1
16	17459910	17459928	3.496e-12	2	1.646e-16	7.073e-12	XYLT1
14	23117372	23117678	4.164e-11	3	2.542e-15	9.57e-12	CEBPE
15	52261973	52262161	3.808e-10	2	3.321e-14	2.025e-10	MYO5C
1	226127949	226128157	5.879e-10	2	6.152e-14	3.391e-10
16	67910444	67910446	1.444e-11	1	7.05e-16	3.82e-10	PSKH1
3	194884824	194884826	1.473e-11	1	7.45e-16	4.456e-10
1	160789898	160789992	5.619e-10	2	5.519e-14	6.732e-10
2	231394719	231394913	1.638e-09	3	1.914e-13	1.131e-09
20	3071307	3071629	3.957e-09	9	6.316e-13	2.249e-09
2	218072448	218072456	3.034e-10	2	2.381e-14	3.406e-09	RUFY4
6	166556763	166556765	1.954e-08	1	7.12e-15	4.074e-09	RPS6KA2
8	120585378	120585380	1.171e-10	1	7.35e-15	4.201e-09	SNTB1
8	35861042	35861181	3.941e-09	2	5.223e-13	4.309e-09
17	59838378	59838413	1.353e-09	2	1.487e-13	4.871e-09	VMP1
19	17848973	17848975	1.534e-10	1	9.9e-15	5.666e-09
21	42222055	42222257	7.283e-09	2	1.067e-12	6.057e-09	ABCG1
22	31290110	31290112	1.69e-10	1	1.12e-14	6.43e-09	PIK3IP1
19	41342220	41342230	5.619e-10	2	5.684e-14	6.519e-09	TGFB1
6	116385457	116385459	2.064e-10	1	1.44e-14	8.276e-09	DSE
19	1126342	1126344	3.041e-10	1	2.44e-14	1.4e-08	SBNO2
21	33948291	33948364	7.801e-09	2	1.17e-12	1.838e-08	LINC00649
11	36400826	36401066	2.243e-08	5	3.99e-12	1.907e-08	PRR5L
17	40337569	40337571	3.834e-10	1	3.41e-14	1.954e-08	RARA
2	97713227	97713625	4.032e-11	6	7.232e-12	2.084e-08	Zap70
1	204514984	204514986	4.025e-10	1	3.65e-14	2.094e-08
17	17847595	17847597	4.133e-10	1	3.82e-14	2.19e-08	TOM1L2
5	151087231	151087279	1.045e-08	3	1.622e-12	3.875e-08	TNIP1
2	42964747	42964749	9.87e-10	1	1.05e-13	6.022e-08
21	32813649	32813813	6.279e-08	4	1.325e-11	9.267e-08	C21orf62
6	42402359	42402361	1.55e-09	1	1.73e-13	9.918e-08	TRERF1
7	925742	925899	8.157e-08	3	1.764e-11	1.289e-07	ADAP1
15	40327958	40327960	3.142e-09	1	4e-13	2.294e-07
1	44807306	44807384	3.14e-08	3	1.72e-11	2.529e-07	DYNLT4; TCTEX1D4
9	99182053	99182055	4.079e-09	1	5.62e-13	3.222e-07
3	50592633	50592635	4.849e-09	1	6.85e-13	3.928e-07	HEMK1
15	31332380	31332382	2.377e-08	1	4.27e-12	2.448e-06	KLF13
16	28947988	28947990	2.911e-08	1	5.28e-12	3.027e-06
17	40321319	40321321	4.908e-08	1	9.93e-12	5.694e-06	RARA
15	71917012	71917014	5.44e-08	1	1.11e-11	6.365e-06	MYO9A
14	91244667	91244698	8.61e-08	3	1.213e-08	0.0004486	GPR68
7	2216060	2216124	3.291e-10	2	4.018e-08	0.0007197	MAD1l1
19	16719743	16719803	4.547e-08	2	1.576e-06	0.02966

### Sheet: S. Table 4 
GO Enrichment
GO	term	type	DMG	background	p	FDR		DMG= Number of differentially methylated genes associated with the GO term
GO:0043367	CD4-positive, alpha-beta T cell differentiation	BP	6	74	2.07222e-05	0.220653		Background=Number of genes in this pathway in EWAS Atlas
GO:0043370	regulation of CD4-positive, alpha-beta T cell differentiation	BP	5	47	2.34685e-05	0.220653
GO:0035710	CD4-positive, alpha-beta T cell activation	BP	6	92	5.83785e-05	0.220653
GO:2000514	regulation of CD4-positive, alpha-beta T cell activation	BP	5	61	7.1369e-05	0.220653
GO:0042093	T-helper cell differentiation	BP	5	58	8.42943e-05	0.220653
GO:0002294	CD4-positive, alpha-beta T cell differentiation involved in immune response	BP	5	60	8.97869e-05	0.220653
GO:0045621	positive regulation of lymphocyte differentiation	BP	6	93	9.1477e-05	0.220653
GO:0002287	alpha-beta T cell activation involved in immune response	BP	5	61	9.45206e-05	0.220653
GO:0002293	alpha-beta T cell differentiation involved in immune response	BP	5	61	9.45206e-05	0.220653
GO:0045622	regulation of T-helper cell differentiation	BP	4	35	0.00010135	0.220653
GO:0042088	T-helper 1 type immune response	BP	4	43	0.000106004	0.220653
GO:0002292	T cell differentiation involved in immune response	BP	5	68	0.000118026	0.225203
GO:0051249	regulation of lymphocyte activation	BP	11	414	0.000154266	0.251782
GO:0033673	negative regulation of kinase activity	BP	9	256	0.000159626	0.251782
GO:0046637	regulation of alpha-beta T cell differentiation	BP	5	63	0.000164944	0.251782
GO:0046632	alpha-beta T cell differentiation	BP	6	101	0.0001812	0.259309
GO:0002947	tumor necrosis factor receptor superfamily complex	CC	2	3	0.000246273	0.331701
GO:0045619	regulation of lymphocyte differentiation	BP	7	168	0.000283962	0.352396
GO:0045064	T-helper 2 cell differentiation	BP	3	14	0.000306664	0.352396
GO:0051348	negative regulation of transferase activity	BP	9	284	0.00030781	0.352396
GO:0051250	negative regulation of lymphocyte activation	BP	6	145	0.000324745	0.35408
GO:0002825	regulation of T-helper 1 type immune response	BP	3	27	0.000383676	0.39932
GO:0050866	negative regulation of cell activation	BP	7	198	0.00042144	0.414072
GO:0050865	regulation of cell activation	BP	12	541	0.000442864	0.414072
GO:0045582	positive regulation of T cell differentiation	BP	5	83	0.000464143	0.414072
GO:0002719	negative regulation of cytokine production involved in immune response	BP	3	25	0.000484803	0.414072
GO:0002286	T cell activation involved in immune response	BP	5	106	0.000493309	0.414072
GO:0002367	cytokine production involved in immune response	BP	5	100	0.000523779	0.414072
GO:0043371	negative regulation of CD4-positive, alpha-beta T cell differentiation	BP	3	20	0.00052444	0.414072
GO:0030217	T cell differentiation	BP	8	240	0.000554504	0.423216
GO:0035744	T-helper 1 cell cytokine production	BP	2	8	0.00057966	0.428145
GO:0050868	negative regulation of T cell activation	BP	5	111	0.000606021	0.431579
GO:0046634	regulation of alpha-beta T cell activation	BP	5	92	0.000637809	0.431579
GO:0046631	alpha-beta T cell activation	BP	6	137	0.000682386	0.431579
GO:0051251	positive regulation of lymphocyte activation	BP	8	263	0.00068852	0.431579
GO:0002694	regulation of leukocyte activation	BP	11	498	0.000712003	0.431579
GO:0045936	negative regulation of phosphate metabolic process	BP	13	584	0.000715328	0.431579
GO:0010563	negative regulation of phosphorus metabolic process	BP	13	585	0.000720962	0.431579
GO:0045580	regulation of T cell differentiation	BP	6	139	0.000735101	0.431579
GO:0046649	lymphocyte activation	BP	13	659	0.000822884	0.459975
GO:2000515	negative regulation of CD4-positive, alpha-beta T cell activation	BP	3	29	0.000836561	0.459975
GO:1902107	positive regulation of leukocyte differentiation	BP	6	143	0.000843733	0.459975
GO:0043380	regulation of memory T cell differentiation	BP	2	9	0.000905319	0.482072
GO:0002285	lymphocyte activation involved in immune response	BP	6	179	0.000940003	0.489165
GO:0002695	negative regulation of leukocyte activation	BP	6	174	0.000974667	0.495932
GO:0046639	negative regulation of alpha-beta T cell differentiation	BP	3	24	0.00101821	0.495944
GO:0042326	negative regulation of phosphorylation	BP	11	466	0.00103783	0.495944
GO:0046425	regulation of JAK-STAT cascade	BP	5	137	0.00106028	0.495944
GO:0002701	negative regulation of production of molecular mediator of immune response	BP	3	35	0.00106133	0.495944
GO:0030098	lymphocyte differentiation	BP	9	352	0.0011421	0.497182
GO:0043379	memory T cell differentiation	BP	2	10	0.00114489	0.497182
GO:0090715	immunological memory formation process	BP	2	10	0.00114489	0.497182
GO:1903038	negative regulation of leukocyte cell-cell adhesion	BP	5	128	0.00115083	0.497182
GO:0045589	regulation of regulatory T cell differentiation	BP	3	32	0.0011863	0.503014
GO:0045053	protein retention in Golgi apparatus	BP	2	5	0.00122237	0.506885
GO:0045066	regulatory T cell differentiation	BP	3	34	0.00125395	0.506885
GO:0032496	response to lipopolysaccharide	BP	8	329	0.00126184	0.506885
GO:1904892	regulation of STAT cascade	BP	5	145	0.00131886	0.520654
GO:0032700	negative regulation of interleukin-17 production	BP	2	19	0.00136797	0.530887
GO:0030099	myeloid cell differentiation	BP	10	411	0.00140017	0.534328
GO:0060324	face development	BP	4	47	0.00147347	0.543689
GO:0007260	tyrosine phosphorylation of STAT protein	BP	4	86	0.00147856	0.543689
GO:0002237	response to molecule of bacterial origin	BP	8	342	0.00150686	0.543689
GO:0002696	positive regulation of leukocyte activation	BP	8	307	0.00152454	0.543689
GO:0002521	leukocyte differentiation	BP	11	514	0.00155696	0.543689
GO:0033131	regulation of glucokinase activity	BP	2	10	0.00156717	0.543689
GO:0042092	type 2 immune response	BP	3	35	0.00159592	0.5454
GO:0071222	cellular response to lipopolysaccharide	BP	6	205	0.00174582	0.587852
GO:0022408	negative regulation of cell-cell adhesion	BP	6	180	0.00180555	0.589787
GO:0046636	negative regulation of alpha-beta T cell activation	BP	3	37	0.00182044	0.589787
GO:0050863	regulation of T cell activation	BP	8	313	0.00184381	0.589787
GO:1903299	regulation of hexokinase activity	BP	2	11	0.0018546	0.589787
GO:0071219	cellular response to molecule of bacterial origin	BP	6	212	0.00193428	0.599704
GO:0050867	positive regulation of cell activation	BP	8	321	0.00194829	0.599704
GO:0007259	JAK-STAT cascade	BP	5	156	0.00196435	0.599704
GO:0042110	T cell activation	BP	10	463	0.00200023	0.602622
GO:0001818	negative regulation of cytokine production	BP	7	295	0.00206942	0.610992
GO:0002822	regulation of adaptive immune response based on somatic recombination of immune receptors built from immunoglobulin superfamily domains	BP	5	144	0.00209677	0.610992
GO:0050670	regulation of lymphocyte proliferation	BP	6	207	0.00210807	0.610992
GO:0032944	regulation of mononuclear cell proliferation	BP	6	208	0.00215072	0.615562
GO:0090713	immunological memory process	BP	2	12	0.00220138	0.619717
GO:0006469	negative regulation of protein kinase activity	BP	7	234	0.0022915	0.619717
GO:0004953	icosanoid receptor activity	MF	2	15	0.0023292	0.619717
GO:1903510	mucopolysaccharide metabolic process	BP	5	112	0.00233287	0.619717
GO:0002718	regulation of cytokine production involved in immune response	BP	4	83	0.00234507	0.619717
GO:0032649	regulation of interferon-gamma production	BP	4	100	0.00236572	0.619717
GO:0034097	response to cytokine	BP	18	1194	0.00237004	0.619717
GO:0007159	leukocyte cell-cell adhesion	BP	8	336	0.00238193	0.619717
GO:0097696	STAT cascade	BP	5	165	0.00240882	0.619717
GO:0070663	regulation of leukocyte proliferation	BP	6	221	0.00269856	0.680877
GO:0030851	granulocyte differentiation	BP	3	33	0.00270602	0.680877
GO:0032653	regulation of interleukin-10 production	BP	3	52	0.00279939	0.684391
GO:1903708	positive regulation of hemopoiesis	BP	6	183	0.00280963	0.684391
GO:0006024	glycosaminoglycan biosynthetic process	BP	5	110	0.00280966	0.684391
GO:0009617	response to bacterium	BP	10	617	0.00284948	0.686785
GO:0051707	response to other organism	BP	13	929	0.00296993	0.693704
GO:0006023	aminoglycan biosynthetic process	BP	5	114	0.00297053	0.693704
GO:0045591	positive regulation of regulatory T cell differentiation	BP	2	14	0.0029893	0.693704
GO:0043207	response to external biotic stimulus	BP	13	931	0.00299937	0.693704
GO:0060534	trachea cartilage development	BP	2	8	0.0032237	0.73813
GO:0032613	interleukin-10 production	BP	3	55	0.00326986	0.741287
GO:0045581	negative regulation of T cell differentiation	BP	3	45	0.0034333	0.758218
GO:0051248	negative regulation of protein metabolic process	BP	17	1179	0.00343907	0.758218
GO:0002683	negative regulation of immune system process	BP	9	458	0.00344389	0.758218
GO:0005460	UDP-glucose transmembrane transporter activity	MF	1	1	0.00355318	0.766135
GO:0002819	regulation of adaptive immune response	BP	5	158	0.00355461	0.766135
GO:0071216	cellular response to biotic stimulus	BP	6	236	0.00358023	0.766135
GO:0032740	positive regulation of interleukin-17 production	BP	2	17	0.0036578	0.767163
GO:0008285	negative regulation of cell proliferation	BP	13	757	0.00366699	0.767163
GO:0023051	regulation of signaling	BP	42	3569	0.00368554	0.767163
GO:1903707	negative regulation of hemopoiesis	BP	5	153	0.00382474	0.782424
GO:0032609	interferon-gamma production	BP	4	112	0.00386318	0.782424
GO:0043086	negative regulation of catalytic activity	BP	13	810	0.00388769	0.782424
GO:0050870	positive regulation of T cell activation	BP	6	201	0.00389555	0.782424
GO:0010762	regulation of fibroblast migration	BP	3	31	0.00403847	0.793264
GO:1902105	regulation of leukocyte differentiation	BP	7	271	0.00411907	0.793264
GO:0048534	hematopoietic or lymphoid organ development	BP	15	923	0.00413434	0.793264
GO:0009607	response to biotic stimulus	BP	13	963	0.00414008	0.793264
GO:0061035	regulation of cartilage development	BP	4	70	0.00415846	0.793264
GO:0019221	cytokine-mediated signaling pathway	BP	12	784	0.00415853	0.793264
GO:0032693	negative regulation of interleukin-10 production	BP	2	18	0.00419203	0.793264
GO:0051338	regulation of transferase activity	BP	16	967	0.00429453	0.805999
GO:0006952	defense response	BP	19	1659	0.004485	0.826957
GO:1903054	negative regulation of extracellular matrix organization	BP	2	14	0.0045059	0.826957
GO:0043549	regulation of kinase activity	BP	16	866	0.00451455	0.826957
GO:0002827	positive regulation of T-helper 1 type immune response	BP	2	20	0.00458119	0.832505
GO:0045628	regulation of T-helper 2 cell differentiation	BP	2	11	0.00493082	0.888984
GO:0010646	regulation of cell communication	BP	41	3520	0.00506996	0.906929
GO:0052731	phosphocholine phosphatase activity	MF	1	1	0.00527239	0.923027
GO:0052732	phosphoethanolamine phosphatase activity	MF	1	1	0.00527239	0.923027
GO:0045620	negative regulation of lymphocyte differentiation	BP	3	55	0.00531336	0.923027
GO:1903037	regulation of leukocyte cell-cell adhesion	BP	7	303	0.0053212	0.923027
GO:1902106	negative regulation of leukocyte differentiation	BP	4	103	0.00537031	0.924541
GO:0014067	negative regulation of phosphatidylinositol 3-kinase signaling	BP	2	16	0.00541212	0.924786
GO:0042113	B cell activation	BP	6	240	0.00556922	0.936413
GO:1903039	positive regulation of leukocyte cell-cell adhesion	BP	6	217	0.00559771	0.936413
GO:0002573	myeloid leukocyte differentiation	BP	6	204	0.00560285	0.936413
GO:0006644	phospholipid metabolic process	BP	9	429	0.0057017	0.940093
GO:0045623	negative regulation of T-helper cell differentiation	BP	2	16	0.00570699	0.940093
GO:0002460	adaptive immune response based on somatic recombination of immune receptors built from immunoglobulin superfamily domains	BP	6	257	0.00592368	0.968819
GO:0001632	leukotriene B4 receptor activity	MF	1	2	0.00613071	0.981949
GO:0001959	regulation of cytokine-mediated signaling pathway	BP	5	175	0.00621078	0.981949
GO:0032460	negative regulation of protein oligomerization	BP	2	17	0.0062394	0.981949
GO:0046651	lymphocyte proliferation	BP	6	271	0.00630701	0.981949
GO:0048535	lymph node development	BP	2	17	0.00632373	0.981949
GO:0042531	positive regulation of tyrosine phosphorylation of STAT protein	BP	3	71	0.00635737	0.981949
GO:0002520	immune system development	BP	15	976	0.00643519	0.981949
GO:0002763	positive regulation of myeloid leukocyte differentiation	BP	3	54	0.00644129	0.981949
GO:0071345	cellular response to cytokine stimulus	BP	15	1102	0.00645178	0.981949
GO:0046638	positive regulation of alpha-beta T cell differentiation	BP	3	47	0.00645948	0.981949
GO:0032943	mononuclear cell proliferation	BP	6	273	0.00651793	0.981949
GO:0030097	hemopoiesis	BP	14	881	0.00651859	0.981949
GO:0001933	negative regulation of protein phosphorylation	BP	9	427	0.00661149	0.988284
GO:0002467	germinal center formation	BP	2	15	0.00694673	0.988284
GO:0050864	regulation of B cell activation	BP	4	115	0.00695838	0.988284
GO:0006954	inflammatory response	BP	11	783	0.00696029	0.988284
GO:1904344	regulation of gastric mucosal blood circulation	BP	1	2	0.00696517	0.988284
GO:1904346	positive regulation of gastric mucosal blood circulation	BP	1	2	0.00696517	0.988284
GO:1990768	gastric mucosal blood circulation	BP	1	2	0.00696517	0.988284
GO:0009814	defense response, incompatible interaction	BP	1	1	0.00712176	0.988284
GO:0009817	defense response to fungus, incompatible interaction	BP	1	1	0.00712176	0.988284
GO:0014006	regulation of microglia differentiation	BP	1	1	0.00712176	0.988284
GO:0014008	positive regulation of microglia differentiation	BP	1	1	0.00712176	0.988284
GO:1905313	transforming growth factor beta receptor signaling pathway involved in heart development	BP	1	1	0.00712176	0.988284
GO:1990402	embryonic liver development	BP	1	1	0.00712176	0.988284
GO:0032729	positive regulation of interferon-gamma production	BP	3	65	0.00721961	0.995828
GO:0043162	ubiquitin-dependent protein catabolic process via the multivesicular body sorting pathway	BP	2	22	0.00747005	1
GO:0060759	regulation of response to cytokine stimulus	BP	5	188	0.00756388	1
GO:0005459	UDP-galactose transmembrane transporter activity	MF	1	2	0.00762401	1
GO:0072334	UDP-galactose transmembrane transport	BP	1	2	0.00762401	1
GO:1903725	regulation of phospholipid metabolic process	BP	4	88	0.00765727	1
GO:0010761	fibroblast migration	BP	3	39	0.0077279	1
GO:0031985	Golgi cisterna	CC	4	113	0.00775373	1
GO:0002440	production of molecular mediator of immune response	BP	5	199	0.00784982	1
GO:0002260	lymphocyte homeostasis	BP	3	62	0.00786302	1
GO:0035743	CD4-positive, alpha-beta T cell cytokine production	BP	2	21	0.00788853	1
GO:0030852	regulation of granulocyte differentiation	BP	2	15	0.00799976	1
GO:0032660	regulation of interleukin-17 production	BP	2	34	0.00810612	1
GO:0042832	defense response to protozoan	BP	2	24	0.00816339	1
GO:0032996	Bcl3-Bcl10 complex	CC	1	1	0.00834704	1
GO:0031400	negative regulation of protein modification process	BP	11	615	0.00850973	1
GO:0002703	regulation of leukocyte mediated immunity	BP	5	199	0.00892927	1
GO:0010718	positive regulation of epithelial to mesenchymal transition	BP	3	50	0.00904955	1
GO:0001562	response to protozoan	BP	2	25	0.00914522	1
GO:0002700	regulation of production of molecular mediator of immune response	BP	4	137	0.00935265	1
GO:0090136	epithelial cell-cell adhesion	BP	2	15	0.00937572	1
GO:0045624	positive regulation of T-helper cell differentiation	BP	2	22	0.00942163	1
GO:0032816	positive regulation of natural killer cell activation	BP	2	19	0.00960335	1
GO:0004586	ornithine decarboxylase activity	MF	1	2	0.00980798	1
GO:0008283	cell proliferation	BP	24	2006	0.00982324	1
GO:0070661	leukocyte proliferation	BP	6	297	0.0098415	1
GO:0004974	leukotriene receptor activity	MF	1	4	0.00991104	1
GO:0032945	negative regulation of mononuclear cell proliferation	BP	3	72	0.00997198	1
GO:0050672	negative regulation of lymphocyte proliferation	BP	3	72	0.00997198	1

### Sheet: S. Table 5  
Trait Enrichment
trait	p	OR	DMC	background		DMC = Number of probe cites that are differentially methylated in this trait
Crohn's disease (CD)	2.49363e-185	142.569	58	2672		Background= Number of probes of the trait in EWAS Atlas
body mass index (BMI)	1.97512e-145	147.986	44	1797
aging	1.71181e-49	7.687	47	31184
inflammatory bowel disease	8.39383e-43	5443.19	7	14
obesity	7.66713e-35	14.632	23	8134
smoking	2.25822e-30	6.574	30	20798
soluble tumor necrosis factor receptor 2 (sTNFR2) levels in plasma	1.15573e-27	209.899	7	168
down syndrome	6.69303e-23	6.61	23	14649
hepatic fat	1.79433e-21	1060.7	4	22
preterm birth	1.3228e-19	7.506	19	10662
blood protein biomarker levels	1.01715e-18	147.067	5	168
blood high-density lipoprotein (HDL) levels	1.31508e-18	3643.43	3	7
multiple sclerosis	1.22788e-14	7.875	13	8093
hypertriglyceridemic waist	1.69992e-13	9070.91	2	3
alcohol consumption	1.75722e-13	18.616	7	1816
SETD1B-related syndrome	2.01354e-13	14.233	8	2721
triglyceride postprandial responses to a high-fat dietary challenge	7.12754e-12	1506.43	2	8
cognitive function	1.36958e-11	49.061	4	391
blood triglyceride levels	1.67892e-11	1163.59	2	10
smoking cessation	2.41923e-11	25.319	5	948
blood HbA1c levels	2.42429e-11	1050.48	2	11
waist to height ratio (WHtR)	3.39285e-11	943.198	2	12
metabolic syndrome (MetS)	1.68544e-10	35.532	4	539
papillary thyroid carcinoma	4.57397e-10	7.147	9	6073
atopy	6.28595e-10	7.001	9	6198
metabolic trait	8.00942e-10	378.206	2	27
insulin resistance	3.5242e-09	23.928	4	798
type 2 diabetes (T2D)	7.38114e-09	6.822	8	5633
Werner syndrome	3.77205e-08	17.517	4	1088
very low density lipoprotein (LDL) measure	5.53106e-07	4088.86	1	2
fractional exhaled nitric oxide	1.44185e-06	4.562	8	8372
blood fasting very-lowdensity lipoprotein cholesterol levels	1.84264e-06	1496.44	1	4
maternal hypertensive disorders in pregnancy	3.85249e-06	15.426	3	922
breastfeeding	5.29199e-06	37.702	2	252
cardiovascular risk	6.62596e-06	658.002	1	8
plasma fasting HOMA-IR levels	8.2801e-06	583.344	1	9
waist to hip ratio (WHR)	8.2801e-06	583.344	1	9
systemic lupus erythematosus (SLE)	1.35017e-05	4.241	7	7848
body mass index (BMI) change	1.43399e-05	429.667	1	12
plasma fasting insulin levels	1.43399e-05	429.667	1	12
Nicolaides–Baraitser syndrome (NCBRS)	2.03023e-05	26.609	2	356
depressive disorder	5.49659e-05	203.53	1	24
air pollution (NO2)	0.000116198	4.566	5	5185
primary Sjögren's Syndrome (pSS)	0.000185409	5.365	4	3526
asthma	0.000231115	2.6	7	13639
waist circumference (WC)	0.00037787	12.314	2	766
maternal smoking	0.000447114	3.839	5	6153
educational attainment	0.000474986	66.259	1	72
adenoma	0.000524758	3.277	6	8647
neurodevelopmental presentations and congenital anomalies (ND/CAs)	0.000571574	11.016	2	856
preeclampsia	0.000573169	6.138	3	2306
birth weight	0.000917192	9.684	2	973
lung function	0.000996457	45.132	1	105
maternal alcohol consumption	0.00114555	5.358	3	2640
ancestry	0.00167241	2.608	7	10618
breast cancer	0.00179743	4.894	3	2888
maternal pre-pregnancy obesity	0.00229838	29.296	1	161
perinatally-acquired HIV	0.00268372	7.191	2	1309
colorectal laterally spreading tumor	0.0038126	2.852	5	8245
allergic sensitization	0.00435146	6.267	2	1501
absolute fat free mass (FFM, kg)	0.00539241	18.82	1	250
absolute fat mass (FM, kg)	0.00539241	18.82	1	250
fat mass index (FMI, kg/m²)	0.00539241	18.82	1	250
folic acid and vitamin B12 supplementation	0.00643156	17.166	1	274
mortality	0.00809033	3.568	3	3951
myalgic encephalomyelitis/chronic fatigue syndrome	0.00830877	2.89	4	6500
psoriasis	0.00999742	3.406	3	4138

### Sheet: S. Table 6 
KEGG Pathway Enrichment
pathway	term	DMG	background	p	FDR		DMG= Number of differentially methylated genes associated with the GO term
hsa04659	Th17 cell differentiation	6	106	0.000298341	0.105314		Background=Number of genes in this pathway in EWAS Atlas
hsa04114	Oocyte meiosis	5	126	0.0025978	0.349343
hsa05166	Human T-cell leukemia virus 1 infection	7	219	0.00296892	0.349343
hsa05202	Transcriptional misregulation in cancer	6	188	0.00545926	0.383328
hsa05200	Pathways in cancer	11	529	0.00639211	0.383328
hsa00533	Glycosaminoglycan biosynthesis - keratan sulfate	2	14	0.00651549	0.383328
hsa04914	Progesterone-mediated oocyte maturation	4	97	0.00848356	0.427814

### Sheet: S. Table 7 
African American Female Only EWAS
MarkerName	Effect	StdErr	Pvalue	Direction	HetISq	HetChiSq	HetDf	HetPVal
cg11047325	-0.0236159	0.0021648	1.042e-27	--	0	0.459251	1	0.498
cg18181703	-0.0126922	0.0012355	9.317e-25	--	0	0.49238	1	0.4829
cg18608055	-0.0076737	0.0007852	1.475e-22	--	0	0.49878	1	0.48
cg19748455	-0.0100911	0.0010334	1.594e-22	--	0	0.108722	1	0.7416
cg13343932	-0.0161339	0.001654	1.764e-22	--	0	0.623403	1	0.4298
cg12170787	-0.005879	0.0006625	7.04e-19	--	6.8	1.07331	1	0.3002
cg19758958	-0.0070122	0.0007996	1.786e-18	--	0	0.0271012	1	0.8692
cg02370334	-0.0103137	0.0012281	4.543e-17	--	0	0.455241	1	0.4999
cg06500161	0.0069752	0.0008797	2.213e-15	++	75.8	4.1294	1	0.04214
cg12992827	-0.0126902	0.0016193	4.622e-15	--	0	0.179668	1	0.6717
cg18353028	-0.0093225	0.0012105	1.348e-14	--	0	0.93997	1	0.3323
cg17501210	-0.0153879	0.0020201	2.591e-14	-+	85.1	6.68918	1	0.0097
cg18871648	-0.0113337	0.0015051	5.062e-14	-+	68.1	3.13278	1	0.07673
cg20959703	-0.0072186	0.0009764	1.434e-13	--	0	0.0613678	1	0.8043
cg08548559	-0.0116385	0.0015833	1.97e-13	--	0	0.828916	1	0.3626
cg15822392	-0.0055841	0.0007631	2.53e-13	--	0	0.131454	1	0.7169
cg07821355	-0.0056315	0.0007703	2.66e-13	--	0	0.0039174	1	0.9501
cg07573872	-0.0098308	0.0013565	4.26e-13	--	0	0.0976055	1	0.7547
cg02097604	-0.0146552	0.0020231	4.364e-13	--	74.3	3.89585	1	0.04841
cg01198738	-0.010094	0.0014029	6.247e-13	--	54.3	2.18807	1	0.1391
cg03770138	-0.0064445	0.0009214	2.67e-12	--	0	0.0380832	1	0.8453
cg23248055	0.0077988	0.0011256	4.257e-12	++	14.1	1.16464	1	0.2805
cg19541622	0.0084055	0.0012414	1.28e-11	++	31.2	1.45416	1	0.2279
cg26879335	-0.005576	0.0008235	1.281e-11	--	0	0.0135743	1	0.9072
cg15475466	0.0061852	0.0009297	2.872e-11	++	0	0.015909	1	0.8996
cg24382141	-0.0065913	0.0009986	4.105e-11	-+	50.2	2.00984	1	0.1563
cg14970975	-0.0046125	0.0007009	4.692e-11	--	0	0.894083	1	0.3444
cg24263283	-0.0117863	0.0018336	1.294e-10	--	0	0.048834	1	0.8251
cg02734358	-0.0087392	0.00139	3.23e-10	--	0	0.0033114	1	0.9541
cg27397830	0.004587	0.0007319	3.669e-10	++	0	0.0140838	1	0.9055
cg15051432	-0.0104616	0.00167	3.739e-10	--	0	0.84418	1	0.3582
cg12577411	-0.0063982	0.0010253	4.366e-10	--	0	2e-05	1	0.9964
cg12269535	-0.0072573	0.0011701	5.571e-10	--	0	0.0379418	1	0.8456
cg13413819	-0.0042903	0.0006949	6.658e-10	--	0	0.112026	1	0.7378
cg18942579	-0.0105826	0.0017175	7.193e-10	--	0	0.617874	1	0.4318
cg16531578	-0.009322	0.0015277	1.046e-09	--	0	0.699835	1	0.4028
cg26470501	-0.0054244	0.0008902	1.106e-09	--	0	0.196132	1	0.6579
cg13074526	-0.0087772	0.0014458	1.272e-09	--	0	0.0962872	1	0.7563
cg10508317	-0.0075643	0.001255	1.667e-09	--	0	0.101825	1	0.7497
cg26663590	0.0066092	0.0011005	1.903e-09	++	0	0.0269992	1	0.8695
cg16441384	-0.0056515	0.000944	2.139e-09	--	27.6	1.38037	1	0.24
cg11740679	-0.0040015	0.0006706	2.421e-09	--	0	0.162967	1	0.6864
cg11793449	-0.0037595	0.0006361	3.414e-09	--	67	3.03314	1	0.08158
cg27540367	-0.0065302	0.0011172	5.058e-09	--	0	0.0592747	1	0.8076
cg24843790	-0.0051117	0.0008764	5.467e-09	--	0	0.0847726	1	0.7709
cg05304729	0.0068758	0.0011872	6.965e-09	++	0	0.443543	1	0.5054
cg03940776	-0.0032825	0.0005681	7.543e-09	--	0	0.0569714	1	0.8113
cg26002437	-0.0074387	0.0012895	7.989e-09	--	0	0.241762	1	0.6229
cg18307303	0.004525	0.0007844	8.004e-09	++	72.6	3.64631	1	0.05619
cg08423142	-0.0070584	0.0012335	1.05e-08	--	0	0.940555	1	0.3321
cg12726743	-0.0056447	0.0009899	1.182e-08	--	0	0.195705	1	0.6582
cg02650017	-0.0079499	0.0013946	1.195e-08	--	81.6	5.44133	1	0.01967
cg16315329	-0.0054847	0.0009641	1.277e-08	--	0	0.793348	1	0.3731
cg07814318	0.0058856	0.0010348	1.288e-08	++	0	0.96136	1	0.3268
cg08309687	-0.0080227	0.0014114	1.315e-08	--	0	0.133999	1	0.7143
cg01270753	-0.0091496	0.0016099	1.321e-08	--	0	0.0073125	1	0.9319
cg22699725	0.0070712	0.0012454	1.363e-08	++	0	0.255669	1	0.6131
cg13274938	0.0051324	0.0009081	1.589e-08	++	0	0.171024	1	0.6792
cg17137562	-0.0073764	0.00131	1.795e-08	--	0	0.377709	1	0.5388
cg04557677	-0.0077035	0.0013699	1.873e-08	--	0	0.258764	1	0.611
cg26402346	0.0089193	0.0015862	1.874e-08	++	0	0.0007799	1	0.9777
cg19750024	-0.0055766	0.0009919	1.883e-08	--	0	0.0599143	1	0.8066
cg13387216	-0.0040691	0.0007296	2.448e-08	--	47.4	1.89934	1	0.1682
cg07136133	-0.0051306	0.0009221	2.637e-08	-+	35.9	1.56046	1	0.2116
cg11249283	-0.0067292	0.0012221	3.666e-08	-+	54.3	2.18591	1	0.1393
cg00277397	-0.0087705	0.0015935	3.713e-08	--	0	0.360485	1	0.5482
cg06192883	0.0063934	0.0011637	3.931e-08	++	0	0.196963	1	0.6572
cg09473207	0.0053345	0.0009711	3.948e-08	++	62.7	2.67845	1	0.1017
cg20090157	-0.0062784	0.0011437	4.029e-08	--	0	0.0547127	1	0.8151
cg04725636	-0.0079938	0.0014617	4.531e-08	--	69.1	3.23151	1	0.07223
cg16740586	0.0064569	0.0011816	4.634e-08	++	0	0.0550303	1	0.8145
cg17739917	0.00797	0.0014612	4.916e-08	++	0	0.423462	1	0.5152
cg00358010	-0.0047381	0.0008695	5.064e-08	--	0	0.320956	1	0.571
cg23320029	-0.0076695	0.0014145	5.888e-08	--	0	0.530435	1	0.4664
cg07120889	-0.0045186	0.0008335	5.923e-08	--	0	0.443466	1	0.5055
cg07084617	0.0063415	0.0011757	6.892e-08	++	0	0.0249266	1	0.8746
cg02786370	-0.0067789	0.0012616	7.728e-08	--	0	0.102562	1	0.7488
cg14714222	-0.0094288	0.0017552	7.794e-08	--	0	0.292349	1	0.5887
cg06735626	-0.0059335	0.001105	7.899e-08	-+	36.6	1.57671	1	0.2092
cg07978331	-0.0058035	0.001082	8.148e-08	--	0	0.797752	1	0.3718
cg02011576	0.0043738	0.0008167	8.521e-08	++	68.1	3.13029	1	0.07685
cg15273270	-0.0070823	0.0013232	8.671e-08	--	0	0.192478	1	0.6609

### Sheet: S. Table 8
African American Male Only EWAS Results
MarkerName	Effect	StdErr	Pvalue	Direction	HetISq	HetChiSq	HetDf	HetPVal
cg05195751	0.0156448	0.0027645	1.521e-08	++	30.3	1.43374	1	0.2312
cg09241841	-0.0088649	0.0015861	2.283e-08	--	0	0.860998	1	0.3535
cg13274938	0.0092892	0.0016892	3.817e-08	++	8.6	1.09399	1	0.2956
cg09063556	0.0096874	0.001772	4.577e-08	++	36.5	1.57511	1	0.2095
cg25435714	0.0124479	0.0022829	4.961e-08	++	25.1	1.33444	1	0.248
cg16163382	-0.0086349	0.0015861	5.21e-08	-+	46.1	1.85663	1	0.173
cg00353899	0.006636	0.0012277	6.468e-08	+-	77.6	4.4575	1	0.03475
